# Global Cancer Burden Attributable to Dietary Risks: Trends, Regional Disparities, and Future Projections (1990-2050)

**DOI:** 10.1101/2024.11.30.24318246

**Authors:** Jinghao Liang, Yijian Lin, Zishan Huang, Jingchun Ni, Hongmiao Lin, Yiwen Cai, Jihao Qi, Liangyi Yao, Luoyao Yang, Dianhan Lin, Zhihua Guo, Weiqiang Yin, Jianxing He

**Author notes:** These authors contributed to this work equally (Jinghao Liang, Yijian Lin, Zishan Huang). Corresponding authors: Weiqiang Yin; Jianxing He, Department of Thoracic Surgery and Oncology, the First Affiliated Hospital of Guangzhou Medical University, State Key Laboratory of Respiratory Disease & National Clinical Research Center for Respiratory Disease, Guangzhou, 510120, China.

## Abstract

Cancer remains a leading global cause of death, with its burden increasingly shaped by demographic shifts and dietary factors. This study utilized the Global Burden of Disease (GBD) 2021 database to evaluate cancer burdens attributable to dietary risks from 1990 to 2021, accounting for differences by age, gender, region, and socioeconomic level, and projected trends through 2050 using a Bayesian Age-Period-Cohort model. The global disability-adjusted life years (DALYs) attributable to dietary risks declined from 302.48 to 189.62 per 100,000 population (AAPC: −1.49%) over three decades, yet disparities remain prominent across Socio-Demographic Index (SDI) regions. High-SDI countries, such as Luxembourg, achieved substantial reductions, while low-SDI nations like Lesotho and Zimbabwe experienced rising burdens, driven by inadequate dietary quality and limited health resources. Key dietary risks, including low intake of whole grains, milk, and red meat, demonstrated improvement in high-income countries but worsening trends in many low- and middle-income regions. Projections suggest a continued global decline in cancer burden attributable to dietary factors by 2050, with high-income regions benefiting most, while Latin America, the Caribbean, North Africa, and the Middle East may experience slower progress or transient increases. Additionally, the burden of poor dietary practices is expected to rise sharply among individuals aged 75 years and older, underscoring the compounding effects of aging populations. These findings highlight the urgent need for culturally tailored dietary interventions and evidence-based policies to address disparities, reduce cancer burdens, and improve outcomes for vulnerable populations globally.
