## Supplementary material for "Global Cancer Burden Attributable to Dietary Risks: Trends, Regional Disparities, and Future Projections (1990-2050)": Table: Table.xlsx

### Sheet: Sheet1
Location	DALYs (per 100000 population)				Deaths (per 100000 population)
	1990	2021	AAPC,1990-2021	P value	1990	2021	AAPC,1990-2021	P value
Afghanistan	301.9045531(59.80486505-680.8582523)	283.197806(61.72767449-609.3735376)	-0.18 (-0.26 - -0.11)	2e-06	11.03787048(2.422860819-24.83461054)	10.55001418(2.511657297-22.12324087)	-0.14 (-0.21 - -0.07)	0.000128
Albania	151.3209283(34.17667651-337.5778736)	109.8973695(21.58261172-236.4003266)	-1.13 (-1.72 - -0.54)	0.000171	6.495677242(1.527462283-14.55149044)	4.91882677(1.023468911-10.5476403)	-0.99 (-1.50 - -0.48)	0.00015
Algeria	74.95226753(22.07264093-140.4386067)	61.97365548(14.53665928-115.7787933)	-0.62 (-0.70 - -0.53)	0	3.224406984(1.037263538-5.936621227)	2.668247585(0.704229088-4.852386414)	-0.60 (-0.70 - -0.50)	0
American Samoa	223.3349257(86.46543159-448.1081375)	253.2684392(87.63234453-482.0316772)	0.48 (0.25 - 0.71)	4.7e-05	8.783482053(3.42072443-17.29551265)	9.615930936(3.446123425-18.14092)	0.36 (0.13 - 0.58)	0.001866
Andorra	307.2885846(60.09831214-577.4969098)	193.8352045(40.35498669-349.3334885)	-1.61 (-1.94 - -1.28)	0	13.16590321(2.666772434-24.32273149)	8.422636478(1.819475497-14.99031431)	-1.52 (-2.10 - -0.94)	0
Angola	240.4898453(69.16496731-426.2168764)	189.510829(54.64931843-336.3074571)	-0.74 (-0.95 - -0.52)	0	8.958065888(2.983548937-15.62595996)	7.258007426(2.464765948-12.19719791)	-0.65 (-0.91 - -0.39)	1e-06
Antigua and Barbuda	204.4607651(45.68871083-408.6297024)	208.7114276(53.15725039-376.9144535)	0.12 (-0.32 - 0.56)	0.588568	8.42936516(2.067532045-16.97748782)	8.984650859(2.490460701-16.12314289)	0.26 (-0.23 - 0.75)	0.301172
Argentina	339.7843851(82.18565711-614.692079)	267.8392902(62.98085918-466.913203)	-0.75 (-0.98 - -0.51)	0	14.38257205(3.671356341-25.53992167)	11.36977376(2.86076061-19.58445044)	-0.73 (-1.00 - -0.46)	0
Armenia	286.041763(75.72812347-561.9440763)	181.9350054(43.7027757-341.2126875)	-1.42 (-1.52 - -1.33)	0	10.29468932(2.815515563-20.20429056)	7.606724755(1.952357257-14.17279191)	-0.99 (-1.27 - -0.70)	0
Australia	327.4201498(72.41853625-558.6230835)	193.0798716(38.43257005-331.0847312)	-1.70 (-1.86 - -1.53)	0	13.59888562(3.19698524-23.14787422)	8.252210439(1.730911977-13.90800256)	-1.61 (-1.78 - -1.43)	0
Austria	325.7599104(73.51060428-594.0747202)	156.5241034(29.36358144-276.3702493)	-2.34 (-2.52 - -2.16)	0	14.18542358(3.407170107-25.47492994)	6.938596993(1.40061658-12.18801457)	-2.26 (-2.47 - -2.06)	0
Azerbaijan	249.3940001(48.95451589-519.3398874)	142.8472318(30.36714572-314.919334)	-1.79 (-2.10 - -1.49)	0	8.964848042(1.747343466-18.84546522)	5.43660989(1.160235719-12.17725402)	-1.60 (-1.88 - -1.32)	0
Bahamas	277.5833576(76.70120695-501.251529)	270.9808708(88.03713273-488.9193993)	-0.07 (-0.37 - 0.23)	0.654829	10.0510841(3.131492124-17.8023286)	10.10503448(3.894941467-17.62054231)	0.11 (-0.26 - 0.48)	0.558204
Bahrain	181.6658308(45.79024214-333.4334579)	132.168965(31.19234438-234.7274102)	-1.05 (-1.19 - -0.91)	0	7.8590428(2.058334622-14.28825733)	5.981229976(1.539403786-10.41954403)	-0.89 (-1.25 - -0.53)	2e-06
Bangladesh	160.9092464(65.74751808-275.4906758)	96.91762564(33.00560251-168.9361546)	-1.58 (-1.96 - -1.21)	0	5.836797527(2.527049851-9.990717003)	3.708853553(1.394394655-6.438242186)	-1.30 (-1.60 - -1.00)	0
Barbados	293.8154022(77.04066497-536.1376939)	285.4022201(76.34814931-516.1887683)	0.07 (-0.20 - 0.34)	0.599983	12.12281693(3.468986554-21.74681722)	12.15194272(3.806322625-21.22772331)	0.12 (-0.14 - 0.38)	0.376475
Belarus	330.0763359(75.2633545-701.9930957)	248.3913749(60.25835498-448.5262454)	-1.20 (-1.72 - -0.67)	8e-06	12.20483584(2.89185112-25.75343383)	9.847914194(2.484262099-17.45357714)	-0.93 (-1.40 - -0.45)	0.000145
Belgium	362.0223488(84.04946982-631.5430763)	198.2940558(37.94638262-340.0203248)	-2.05 (-2.22 - -1.88)	0	16.06275827(3.95706762-27.83594674)	8.778990193(1.781209204-15.01880182)	-1.95 (-2.12 - -1.77)	0
Belize	97.84385371(29.13999863-216.9780412)	117.9777227(41.68653441-231.6933903)	0.58 (0.22 - 0.94)	0.001398	3.85149821(1.31573907-8.558160183)	4.398000748(1.762082035-8.516822006)	0.53 (0.03 - 1.04)	0.038362
Benin	111.4197316(48.25811271-223.4451332)	102.5813956(43.62607434-191.399036)	-0.26 (-0.48 - -0.04)	0.019137	4.178765055(2.017160384-8.402778706)	3.94761934(1.82005661-7.40424121)	-0.18 (-0.39 - 0.03)	0.09313
Bermuda	353.5701276(102.1241818-625.0239903)	217.2269923(61.02653704-379.5091722)	-1.65 (-1.89 - -1.41)	0	15.43975274(4.872626449-26.73748877)	9.514577145(2.989153397-16.23521129)	-1.61 (-2.13 - -1.08)	0
Bhutan	128.2186252(33.09352902-248.1919036)	92.42246663(18.92874003-177.1360663)	-1.04 (-1.15 - -0.93)	0	4.766216485(1.29809511-9.023479697)	3.683038628(0.810788725-7.029761276)	-0.80 (-0.89 - -0.71)	0
Bolivia (Plurinational State of)	293.0346599(96.88282018-742.1291187)	241.582477(86.05013738-538.352347)	-0.64 (-0.68 - -0.59)	0	11.95869511(4.367029757-30.74761617)	10.38374161(4.067345849-23.05179515)	-0.46 (-0.51 - -0.40)	0
Bosnia and Herzegovina	246.8717475(78.55000954-440.7166166)	229.7217653(52.40600118-417.3143002)	-0.25 (-0.62 - 0.13)	0.191762	9.658572709(3.167640181-17.39696529)	9.8440609(2.356978896-17.57407065)	0.07 (-0.23 - 0.38)	0.640603
Botswana	289.9248149(61.42630449-506.1223137)	239.3144213(54.23126679-420.0191028)	-0.61 (-0.84 - -0.38)	0	11.4201427(2.589174825-19.87197674)	9.857574338(2.33825162-17.13756514)	-0.46 (-0.69 - -0.23)	0.000118
Brazil	210.3499177(39.67094169-438.5762233)	197.8609944(42.36579296-359.4127875)	-0.18 (-0.33 - -0.02)	0.024216	8.430149722(1.741241578-17.54851111)	7.650286632(1.709184086-13.79314894)	-0.26 (-0.41 - -0.11)	0.000999
Brunei Darussalam	381.9233561(110.514871-705.4308576)	272.1944434(79.7591578-470.1034374)	-1.10 (-1.45 - -0.76)	0	15.7201491(4.870784534-28.76579231)	11.27401356(3.555576363-19.01816823)	-1.14 (-1.37 - -0.92)	0
Bulgaria	323.7770753(86.56682013-617.2447354)	349.3847072(88.06112193-616.3454154)	0.26 (-0.18 - 0.70)	0.252719	12.69924109(3.492462814-24.40010276)	14.21712903(3.748875927-24.88172801)	0.38 (-0.07 - 0.84)	0.100447
Burkina Faso	163.4075164(55.06798246-318.6027893)	181.1799041(51.28007759-333.4187713)	0.33 (0.17 - 0.50)	8.1e-05	6.374427525(2.485048007-12.44947835)	7.328280741(2.392491216-13.31508579)	0.44 (0.22 - 0.67)	0.000109
Burundi	256.2053445(42.40182495-463.4629225)	157.6097202(48.09503057-261.7932958)	-1.57 (-1.68 - -1.46)	0	9.509781481(1.955354433-16.8000626)	6.23399844(2.31647164-10.07141306)	-1.36 (-1.47 - -1.25)	0
Cabo Verde	184.085158(23.17124162-447.5559115)	221.6016139(28.6648984-466.6393981)	0.59 (0.25 - 0.93)	0.000636	7.393459588(1.160486587-18.66999904)	9.764586671(1.651361477-20.40994085)	0.91 (0.49 - 1.33)	2.3e-05
Cambodia	345.5287548(155.6262082-576.9131249)	311.0620092(148.2799899-496.4567472)	-0.34 (-0.40 - -0.27)	0	12.87611996(6.216706741-21.32348173)	12.14220962(6.247572529-19.02060634)	-0.19 (-0.25 - -0.12)	0
Cameroon	137.2249628(49.55378103-274.249555)	143.7797591(47.93891976-276.6856219)	0.14 (0.06 - 0.22)	0.000416	5.327938653(2.260513905-10.64252147)	5.602736061(2.152865821-10.46988875)	0.16 (0.09 - 0.23)	6e-06
Canada	299.0903358(72.59822442-516.6111205)	191.7316168(39.4355771-328.0437022)	-1.36 (-1.47 - -1.26)	0	12.5040268(3.242482241-21.28376169)	8.255482631(1.840285074-13.9572068)	-1.27 (-1.39 - -1.15)	0
Central African Republic	283.5190069(58.08901811-518.8752443)	251.8367068(60.21165945-463.6478167)	-0.38 (-0.52 - -0.23)	0	10.50544092(2.448924278-18.80098222)	9.419651679(2.560387747-17.2051385)	-0.34 (-0.46 - -0.22)	0
Chad	119.5888193(37.19604749-240.6207842)	167.8683911(55.16249524-321.7235894)	1.14 (1.05 - 1.23)	0	4.74599082(1.67757792-9.542176287)	6.692528393(2.579981398-12.706478)	1.15 (1.02 - 1.29)	0
Chile	267.4056901(60.80339578-601.9575812)	194.2071655(53.71995685-368.3408354)	-0.97 (-1.14 - -0.81)	0	11.68289443(2.797883048-26.26313439)	8.538461179(2.472390782-16.24529439)	-0.97 (-1.13 - -0.82)	0
China	469.4911623(97.06672822-975.9223314)	210.4922917(70.50035484-431.8740581)	-2.57 (-2.70 - -2.43)	0	18.44068647(3.894230673-38.00924078)	8.661615926(2.975701604-17.89414591)	-2.42 (-2.59 - -2.25)	0
Colombia	204.102727(47.85455645-505.4820272)	166.7912566(41.3647091-340.7382086)	-0.66 (-1.07 - -0.25)	0.001445	8.496949368(2.089699502-20.9642152)	6.56211121(1.752844147-13.43736416)	-0.86 (-1.25 - -0.47)	1.9e-05
Comoros	269.5795141(64.98674963-454.8463157)	238.4258471(64.92777429-399.8109946)	-0.43 (-0.70 - -0.16)	0.00169	10.16609664(2.791776648-16.9170143)	9.466135155(2.953358716-15.23360595)	-0.26 (-0.44 - -0.09)	0.002793
Congo	314.7078207(94.02929161-558.987911)	246.5859454(82.17819142-424.8648816)	-0.76 (-1.03 - -0.49)	0	11.40341263(4.127878397-19.24970248)	8.938786845(3.568961666-15.01912814)	-0.78 (-1.03 - -0.52)	0
Cook Islands	167.6237729(45.90121528-304.890274)	138.9854064(28.0013853-270.9590915)	-0.57 (-0.70 - -0.43)	0	6.073024179(1.385149033-11.134307)	5.046103064(0.807397174-9.281015863)	-0.56 (-0.70 - -0.42)	0
Costa Rica	192.8045354(41.26901067-509.2026272)	211.6369049(54.20993173-429.0685079)	0.37 (0.07 - 0.68)	0.016971	8.146291986(1.828470244-22.05884423)	8.436104642(2.266167531-17.19743302)	0.21 (-0.11 - 0.53)	0.201302
Croatia	332.5492816(93.35410364-635.7238375)	262.3921917(70.95257295-440.1778965)	-0.81 (-1.84 - 0.24)	0.129058	14.43761113(4.248538102-27.75467017)	11.69515806(3.311004725-19.8083482)	-0.78 (-1.68 - 0.13)	0.092278
Cuba	218.3794493(65.48900067-379.4404075)	215.1282389(56.97029516-366.965435)	0.02 (-0.08 - 0.12)	0.719595	9.146570446(2.962437579-15.59776405)	9.179508127(2.68233253-15.66968367)	0.08 (-0.01 - 0.18)	0.091586
Cyprus	227.4164322(55.78957271-405.3681322)	159.8522088(34.61563429-276.3927974)	-1.21 (-1.41 - -1.00)	0	11.24672655(2.91240906-19.81473717)	7.620095683(1.871177258-12.97737816)	-1.28 (-1.73 - -0.83)	0
Czechia	431.6671712(112.7605541-754.0665602)	243.376552(55.80626473-419.4991335)	-1.88 (-1.98 - -1.77)	0	18.18647448(4.890284216-31.69419141)	10.62565728(2.55847763-18.11305511)	-1.75 (-2.07 - -1.44)	0
C么te d'Ivoire	40.93821462(-34.57956959-87.667727)	43.26472799(-38.14654516-89.50459281)	0.15 (-0.32 - 0.62)	0.537319	0.705803992(-3.617462255-3.248533811)	0.766533436(-3.45175763-3.180156354)	0.19 (-0.63 - 1.03)	0.646343
Democratic People's Republic of Korea	276.0976282(85.03251508-589.1590866)	270.4144039(89.1772133-561.7143019)	-0.06 (-0.10 - -0.01)	0.019396	10.45657618(3.336442903-21.95675105)	9.922108089(3.389459893-20.55044426)	-0.16 (-0.20 - -0.12)	0
Democratic Republic of the Congo	151.8985668(50.08754615-261.8250939)	147.1098505(59.20161352-245.1500671)	-0.15 (-0.28 - -0.02)	0.027349	5.426050736(2.253961188-9.258468079)	5.456247982(2.624683272-8.798068146)	-0.02 (-0.15 - 0.11)	0.780394
Denmark	379.8910686(82.46049732-671.3069883)	228.5439528(40.83685396-392.5611566)	-1.59 (-1.69 - -1.48)	0	15.74077307(3.585761932-27.36176139)	10.78462822(2.016194045-18.33462675)	-1.18 (-1.50 - -0.85)	0
Djibouti	286.2868232(67.48722388-499.2039471)	280.0939912(73.14274923-522.7822203)	-0.11 (-0.19 - -0.03)	0.008111	11.2029966(3.000400221-19.27410691)	11.49903176(3.358824984-20.65448589)	0.08 (-0.01 - 0.16)	0.073026
Dominica	234.7231616(40.71575164-500.8281559)	237.2047739(43.4504724-474.7225402)	0.02 (-0.14 - 0.17)	0.836876	10.21099397(1.937059031-22.01372016)	10.25677558(2.060896084-20.42644263)	0.00 (-0.11 - 0.12)	0.950583
Dominican Republic	119.2377535(39.58045591-217.2756251)	132.3507905(38.69887246-245.7751649)	0.36 (-0.25 - 0.98)	0.247574	4.89182305(1.873088248-8.652952628)	5.221717941(1.703073301-9.475171175)	0.27 (-0.17 - 0.71)	0.224672
Ecuador	149.184833(31.0008123-416.5288206)	148.1756922(38.31681331-344.5859367)	-0.08 (-0.59 - 0.43)	0.75008	6.460385317(1.462031605-18.08824071)	6.242313279(1.729488819-14.60761109)	-0.12 (-0.46 - 0.22)	0.493561
Egypt	87.02868476(33.88969428-147.4636332)	120.8286504(36.46407613-224.3556794)	1.04 (0.82 - 1.27)	0	3.117513689(1.354295536-5.088931901)	4.573039598(1.519038991-8.28816276)	1.24 (1.00 - 1.49)	0
El Salvador	119.7268421(31.2288475-306.967626)	148.3292584(35.88346655-337.3119065)	0.71 (0.10 - 1.34)	0.023496	4.62932147(1.263417827-12.02112919)	5.633334661(1.421948853-12.97048787)	0.65 (0.04 - 1.26)	0.036704
Equatorial Guinea	254.5607933(65.67337505-460.3331319)	200.2853249(53.16309856-375.6744353)	-0.73 (-1.14 - -0.32)	0.000497	9.193783714(3.029780552-16.12656573)	7.595150792(2.508073948-13.64766085)	-0.57 (-0.95 - -0.19)	0.00317
Eritrea	345.2762847(71.75484646-619.5442695)	299.9612576(77.14602039-541.2500727)	-0.47 (-0.61 - -0.32)	0	12.68098306(2.935644714-22.48004914)	11.85640819(3.41956519-20.99576578)	-0.23 (-0.31 - -0.14)	0
Estonia	345.8893114(77.51066464-654.7887051)	231.5125219(42.98208337-407.9325134)	-1.27 (-1.66 - -0.88)	0	13.38482934(3.05301644-25.10626778)	10.2528506(1.959577392-17.85266357)	-0.85 (-1.23 - -0.48)	9e-06
Eswatini	318.4763302(61.07191505-553.9080515)	375.200672(80.70133067-693.3580859)	0.56 (0.31 - 0.80)	1.1e-05	12.57999284(2.597423275-21.61872425)	14.3124828(3.349576417-25.66397248)	0.43 (0.23 - 0.63)	2.6e-05
Ethiopia	476.5425496(214.6652415-753.2601635)	271.1510147(102.972961-425.9429258)	-1.81 (-1.94 - -1.69)	0	18.90194003(8.830979328-29.2156674)	11.9301701(5.032180962-18.32399105)	-1.49 (-1.60 - -1.37)	0
Fiji	222.2772367(72.58663118-400.7476571)	214.942975(55.5316752-406.5973739)	-0.09 (-0.28 - 0.10)	0.362965	8.420528912(3.016475721-14.8192308)	8.576548113(2.452414018-15.76024853)	0.09 (-0.11 - 0.28)	0.383135
Finland	243.5100477(54.61902869-449.4975256)	160.3931687(30.1976745-276.8813441)	-1.34 (-1.56 - -1.12)	0	10.27769572(2.406762333-18.76452524)	7.005154692(1.410935057-12.05164073)	-1.24 (-1.44 - -1.04)	0
France	350.3547073(65.99225329-606.9975391)	221.2398305(42.59553236-381.8512343)	-1.46 (-1.68 - -1.25)	0	15.23887255(3.074572844-26.30833072)	9.526511275(1.965454634-16.16314181)	-1.50 (-1.72 - -1.27)	0
Gabon	278.1047839(84.86498959-482.2869055)	246.4930628(80.47365377-431.3445633)	-0.35 (-0.59 - -0.11)	0.004226	10.46457173(3.689011949-17.90105996)	9.523128164(3.640691396-16.12728395)	-0.26 (-0.49 - -0.02)	0.031506
Gambia	72.18760868(31.06559304-125.4481342)	79.39153408(26.93551852-131.9192524)	0.33 (-0.30 - 0.97)	0.30125	2.833854615(1.335675136-4.807175721)	3.101387792(1.208375054-5.03159095)	0.33 (-0.20 - 0.86)	0.223092
Georgia	241.558369(54.08941649-482.3587714)	238.6619243(58.91539098-437.1812265)	-0.08 (-0.91 - 0.75)	0.846858	8.47090017(1.967437739-17.02595351)	9.270183634(2.380235053-16.97334919)	0.24 (-0.63 - 1.13)	0.589521
Germany	352.0672535(73.59960808-617.0450981)	213.7695581(36.61548996-372.7337422)	-1.61 (-1.87 - -1.34)	0	15.2899961(3.402275879-26.54915041)	9.156706901(1.653674437-15.83367838)	-1.64 (-2.04 - -1.23)	0
Ghana	80.81153677(15.46704953-160.2932501)	97.27713253(25.13378323-179.4039484)	0.59 (0.45 - 0.73)	0	2.475069988(-0.978061916-5.668355509)	3.539829854(0.571679837-6.692591389)	1.15 (0.87 - 1.44)	0
Global	302.4837693(80.52657455-565.6260945)	189.6184657(57.12891921-335.3742817)	-1.49 (-1.57 - -1.42)	0	12.23708812(3.322883772-22.77998288)	7.899229261(2.452522719-13.85255281)	-1.40 (-1.48 - -1.32)	0
Greece	211.8519051(47.34657428-410.4697319)	178.5329647(37.40051833-316.1990086)	-0.61 (-0.92 - -0.30)	0.000105	9.419448313(2.259909071-18.0730228)	7.89612962(1.776461499-13.83967793)	-0.64 (-0.98 - -0.29)	0.00027
Greenland	648.211511(149.765779-1108.392043)	351.4024032(66.56136847-607.0185509)	-1.83 (-2.04 - -1.62)	0	26.43336569(6.31392642-44.98724625)	14.57461418(2.798051924-24.7034068)	-1.78 (-2.04 - -1.53)	0
Grenada	200.2412896(70.56614176-365.862471)	201.0632426(75.69552143-330.2623167)	0.09 (-0.42 - 0.61)	0.717427	7.348211612(3.094913364-13.43733526)	8.100501458(3.25523971-13.06128105)	0.48 (-0.18 - 1.14)	0.155093
Guam	199.7303332(67.69717727-343.6115592)	167.2779101(49.9710091-289.8119399)	-0.62 (-0.98 - -0.25)	0.000985	8.702908953(3.125535724-14.89008307)	5.634546107(1.819517559-9.499302804)	-1.50 (-2.03 - -0.96)	0
Guatemala	133.4647034(37.4957715-394.5432886)	137.6435065(40.21753047-359.5838777)	0.15 (-0.95 - 1.27)	0.785615	5.70327831(1.747941076-17.16512991)	5.481486113(1.715737647-14.63210496)	-0.08 (-1.30 - 1.16)	0.898758
Guinea	79.67795642(33.31850026-174.4100506)	97.42429759(33.92407191-207.3482282)	0.65 (0.54 - 0.76)	0	2.877824521(1.244814645-6.560008967)	3.528699036(1.385289317-7.461463576)	0.67 (0.59 - 0.76)	0
Guinea-Bissau	201.5239909(71.70047353-416.9216107)	220.523408(72.4392984-414.7367326)	0.30 (0.21 - 0.40)	0	7.458598961(2.967182968-15.50142079)	8.427758751(3.32806403-15.63202537)	0.40 (0.32 - 0.48)	0
Guyana	166.9012769(69.01063958-318.8538261)	175.8737019(46.18763291-349.8945197)	0.34 (-0.29 - 0.98)	0.288906	6.408246326(2.963139798-12.12739985)	6.584820056(1.930160575-12.79196534)	0.25 (-0.19 - 0.69)	0.269563
Haiti	271.8832597(111.3085109-555.1957731)	228.0206399(97.07846866-434.5133819)	-0.53 (-0.64 - -0.42)	0	10.14944742(4.606755821-20.31813189)	8.239449163(3.465700557-15.38129552)	-0.67 (-0.76 - -0.58)	0
High SDI	328.5162131(81.47505965-586.0376152)	207.5379052(47.33118966-352.5252387)	-1.50 (-1.62 - -1.38)	0	13.80886294(3.545383808-24.16039985)	8.892067015(2.225800071-15.14217217)	-1.42 (-1.51 - -1.32)	0
High-middle SDI	378.294805(91.33704525-748.0690173)	219.5678933(67.28849904-406.4672893)	-1.73 (-1.91 - -1.55)	0	14.7887736(3.703706745-28.86432019)	9.163436528(2.865336747-16.89379051)	-1.52 (-1.69 - -1.35)	0
Honduras	107.6101853(29.82251922-271.634127)	137.475699(30.5089166-339.4409295)	0.90 (0.37 - 1.43)	0.00079	4.084396358(1.219208379-10.57589289)	5.637978649(1.383065918-14.02978536)	1.10 (0.70 - 1.49)	0
Hungary	431.4513842(112.3263133-774.967296)	344.1876489(89.78035947-584.1465664)	-0.77 (-0.93 - -0.61)	0	17.81636097(4.827098975-31.73307597)	14.14578553(3.835301715-23.88723083)	-0.75 (-0.91 - -0.59)	0
Iceland	279.300901(60.15245267-494.7666623)	171.5271891(31.91745012-299.0371637)	-1.56 (-1.91 - -1.21)	0	11.6975636(2.659376043-20.56734441)	7.487042031(1.450225588-12.8603867)	-1.49 (-1.95 - -1.03)	0
India	110.9503019(37.89146563-208.5488193)	105.6206566(37.89697528-183.0596325)	-0.15 (-0.30 - 0.00)	0.055269	4.038669373(1.446976338-7.619509193)	3.974601572(1.506185293-6.895454567)	-0.04 (-0.29 - 0.22)	0.776602
Indonesia	206.4925459(107.1029076-338.3932289)	194.8100716(97.42737946-313.4156596)	-0.18 (-0.25 - -0.11)	0	7.630651505(4.290681288-12.34400208)	7.657878657(4.271860231-12.18944511)	0.02 (-0.04 - 0.07)	0.586824
Iran (Islamic Republic of)	141.5376616(35.06377164-318.2257778)	107.9782997(30.17211015-212.3202572)	-0.93 (-1.05 - -0.81)	0	5.666272988(1.47743644-12.64378311)	4.361033045(1.309820508-8.570995832)	-0.86 (-1.02 - -0.71)	0
Iraq	100.8068909(34.01669047-187.2171603)	108.5171642(42.66890384-195.5536679)	0.24 (0.04 - 0.43)	0.01887	3.519819524(1.343529451-6.370497058)	4.13041144(1.794023124-7.059788274)	0.54 (0.25 - 0.83)	0.000209
Ireland	389.7044101(78.75621813-686.1933529)	195.4557853(34.54216881-344.6156004)	-2.24 (-2.48 - -1.99)	0	16.7747702(3.579867077-29.17305421)	8.625372725(1.638352131-15.09647678)	-2.16 (-2.38 - -1.93)	0
Israel	258.0637023(57.62499507-473.209731)	150.4968709(32.55966701-268.7501107)	-1.78 (-2.09 - -1.46)	0	11.44959393(2.771580221-20.35634842)	6.949076173(1.613317439-12.33083322)	-1.60 (-1.82 - -1.37)	0
Italy	290.8537247(64.93852669-547.5847009)	184.3161996(38.07798341-322.1876972)	-1.48 (-1.56 - -1.40)	0	12.31244306(2.916264597-23.30700066)	8.100311372(1.799984198-14.17211927)	-1.35 (-1.41 - -1.29)	0
Jamaica	176.0980483(42.84576416-349.374555)	219.9835056(49.56802172-420.9160865)	0.97 (-0.26 - 2.22)	0.122687	7.431132571(1.975351426-14.82488132)	8.699290306(2.125587638-16.36589201)	0.91 (-1.00 - 2.85)	0.353954
Japan	297.5546571(77.23644841-645.6576317)	212.3227751(61.10472072-381.8279194)	-1.10 (-1.25 - -0.94)	0	12.406814(3.44332022-27.11436965)	9.116634847(2.696477352-16.60878819)	-1.04 (-1.24 - -0.83)	0
Jordan	157.8152603(52.09815478-274.6731169)	120.1203365(32.87572787-215.4019683)	-0.89 (-1.19 - -0.58)	0	5.965482581(2.158819525-10.37195518)	4.769645977(1.457593023-8.370581096)	-0.70 (-1.15 - -0.26)	0.002129
Kazakhstan	499.5538861(109.3441636-945.3843757)	171.3666572(41.07351821-329.847949)	-3.25 (-3.67 - -2.83)	0	18.40526573(3.865461224-35.0567193)	6.699865796(1.645294956-12.7484336)	-3.11 (-3.71 - -2.50)	0
Kenya	141.9640949(13.08020273-273.7860539)	186.2494067(16.44080314-342.2699902)	0.87 (0.75 - 1.00)	0	5.450816151(0.544756181-10.33894667)	7.465979347(0.75266337-13.61965355)	1.03 (0.91 - 1.14)	0
Kiribati	268.5293648(89.94171174-545.767549)	269.2671937(85.78740489-539.5318438)	0.02 (-0.01 - 0.05)	0.176496	10.11359782(3.724418916-20.42038439)	10.3133789(3.609059135-20.55314229)	0.06 (0.04 - 0.08)	0
Kuwait	84.80316941(24.00676562-153.6354069)	92.67840894(25.64776417-161.399035)	0.44 (-1.68 - 2.60)	0.687649	3.469298123(1.046950328-6.185891502)	3.884756628(1.182326108-6.675208127)	0.33 (-2.21 - 2.95)	0.800347
Kyrgyzstan	326.6657588(73.94249964-697.5027521)	147.7403152(31.22559698-329.8424571)	-2.53 (-3.05 - -2.01)	0	11.61780466(2.626905948-24.74893763)	5.553370217(1.225590967-12.17595215)	-2.37 (-2.93 - -1.80)	0
Lao People's Democratic Republic	332.6479557(133.0272548-595.1709546)	231.3418359(100.2681299-385.3079152)	-1.17 (-1.24 - -1.11)	0	12.1657299(5.37322352-21.45525648)	8.852585214(4.311530841-14.37064161)	-1.03 (-1.07 - -0.99)	0
Latvia	343.5545669(77.66555737-680.4223519)	260.8140925(56.42549528-464.8050853)	-0.85 (-1.50 - -0.19)	0.011381	13.12918192(3.025273208-25.73203311)	10.82852092(2.428828497-19.15186686)	-0.75 (-0.98 - -0.52)	0
Lebanon	162.4462657(41.47229689-305.0154475)	135.6369087(33.38863338-244.9838006)	-0.55 (-0.75 - -0.35)	0	6.631186665(1.875556794-12.17321595)	5.633861858(1.5604782-9.883034548)	-0.50 (-0.77 - -0.24)	0.00022
Lesotho	228.2439642(69.02917944-382.1972937)	439.3447854(129.1803046-748.7925198)	2.21 (1.88 - 2.53)	0	9.091176937(3.109561516-14.87215976)	16.6859666(5.276361451-27.99795452)	2.06 (1.77 - 2.36)	0
Liberia	95.9850615(44.32226901-200.1246845)	112.8968015(46.33208698-218.5758717)	0.50 (0.25 - 0.75)	9.8e-05	3.556822732(1.639951744-7.385877829)	4.053311498(1.624964537-7.723133475)	0.41 (0.10 - 0.71)	0.008207
Libya	157.3932547(50.29344348-277.2476908)	173.2184861(58.2113995-305.9622706)	0.32 (0.01 - 0.63)	0.039822	6.360873977(2.145713279-11.11443592)	6.899403997(2.475070639-12.13450984)	0.27 (0.02 - 0.53)	0.035986
Lithuania	320.3858618(74.79327109-633.021987)	255.3776019(51.65548792-455.8730673)	-0.82 (-1.30 - -0.33)	0.00095	12.37033457(3.001122521-24.08932907)	10.67762169(2.284540737-18.88343876)	-0.63 (-1.16 - -0.09)	0.021822
Low SDI	177.4457462(60.06602459-310.1373824)	150.0383035(49.70877567-253.6560364)	-0.53 (-0.60 - -0.47)	0	6.614414999(2.532531455-11.54367447)	5.80791892(2.251352993-9.604846672)	-0.40 (-0.52 - -0.29)	0
Low-middle SDI	143.0159062(51.42032362-265.59404)	139.6705843(46.84317645-242.914566)	-0.07 (-0.11 - -0.02)	0.00834	5.304327986(2.057461707-9.748564063)	5.231989983(1.941802933-8.999110003)	-0.03 (-0.14 - 0.07)	0.55229
Luxembourg	379.3588262(69.56783576-664.9052942)	190.18001(32.40334173-323.5329524)	-2.30 (-2.51 - -2.09)	0	16.3724114(3.29688125-28.31352912)	8.731621281(1.584753648-14.77069832)	-2.05 (-2.37 - -1.73)	0
Madagascar	248.5877636(36.90958326-448.6927053)	217.1677361(44.11453615-396.1974888)	-0.43 (-0.66 - -0.20)	0.000233	9.430598517(1.589153388-16.72911075)	8.523314011(1.977676359-14.94902408)	-0.34 (-0.41 - -0.26)	0
Malawi	206.8883034(12.75617967-346.5936962)	257.2477235(10.79276811-451.1068048)	0.73 (0.51 - 0.95)	0	7.746684761(0.752319055-12.95501698)	9.717379261(0.670593531-16.65923712)	0.76 (0.55 - 0.97)	0
Malaysia	273.2728672(122.2022678-437.2261588)	253.3905466(97.57447488-412.4164866)	-0.29 (-0.51 - -0.07)	0.008905	10.69044214(5.189816831-16.63151531)	10.14299518(4.475248828-16.01844078)	-0.30 (-0.42 - -0.18)	1.1e-05
Maldives	120.5698847(55.60482559-220.0066895)	49.10737531(20.35909284-83.28410069)	-2.98 (-3.17 - -2.79)	0	4.558424408(2.477685926-8.063126183)	2.048582449(1.018613327-3.384913965)	-2.68 (-2.88 - -2.49)	0
Mali	171.335814(45.02408258-401.6710301)	150.3466208(28.35241567-327.566294)	-0.41 (-0.55 - -0.28)	0	6.711057521(1.943839422-15.63164293)	5.984047994(1.286868984-13.11821935)	-0.36 (-0.51 - -0.21)	2e-06
Malta	294.0958335(63.05294175-523.3183803)	183.6372842(34.73709284-315.2114624)	-1.56 (-1.65 - -1.47)	0	12.68507063(2.887941211-22.60762667)	8.025571557(1.630764248-13.48629269)	-1.56 (-2.21 - -0.91)	3e-06
Marshall Islands	260.2220421(104.7909055-503.1193315)	261.4562684(106.5449977-494.2359769)	0.02 (-0.03 - 0.07)	0.470471	10.02035501(4.460416994-19.23111174)	9.51988049(4.265386552-17.73236658)	-0.17 (-0.24 - -0.10)	1e-06
Mauritania	165.8739076(35.69082472-325.8763314)	171.9851531(37.44138031-325.9727747)	0.11 (-0.12 - 0.34)	0.365638	6.729036797(1.521771662-13.18569137)	7.280263324(1.744496223-13.65875288)	0.24 (0.04 - 0.44)	0.016403
Mauritius	200.0499947(67.47829686-382.6290487)	216.8681882(67.02712344-386.4797554)	0.29 (-0.38 - 0.97)	0.396756	7.889977312(2.838476559-15.0588182)	8.165323122(2.881757211-14.26961958)	0.12 (-0.79 - 1.04)	0.797528
Mexico	121.5632876(27.03462295-277.2535941)	136.621238(32.49174068-265.1715694)	0.36 (0.26 - 0.46)	0	5.187073282(1.268521499-12.0066638)	5.191720309(1.34832527-10.19933031)	0.05 (-0.18 - 0.29)	0.660591
Micronesia (Federated States of)	291.0154217(112.5397911-572.0831649)	278.0608574(111.4946172-529.5112472)	-0.15 (-0.19 - -0.11)	0	11.03238954(4.730914172-21.12102627)	10.49327764(4.493780929-19.55458769)	-0.16 (-0.21 - -0.12)	0
Middle SDI	309.7320768(77.77413216-611.0542242)	180.57606(60.55374155-336.1436384)	-1.72 (-1.84 - -1.60)	0	11.92549294(3.113289311-23.40301222)	7.22266526(2.581361831-13.46292282)	-1.62 (-1.74 - -1.50)	0
Monaco	328.0576677(67.22379464-589.8856253)	328.1356356(52.28405339-582.0313665)	-0.00 (-0.08 - 0.08)	0.99423	13.94794231(2.990922965-24.87239622)	13.99760815(2.463385477-24.49189966)	0.01 (-0.07 - 0.09)	0.79424
Mongolia	559.9560349(118.9671561-1159.902611)	366.9291478(79.8524171-772.8501306)	-1.38 (-1.67 - -1.08)	0	22.16685672(4.486534353-45.62792282)	15.06864434(3.111562157-31.59683759)	-1.20 (-1.54 - -0.86)	0
Montenegro	215.2821365(47.22095407-389.850415)	223.7258208(45.32937406-390.8333069)	0.22 (-0.03 - 0.47)	0.080553	8.476925211(1.945289845-15.20730549)	9.87648186(2.170196921-17.26738198)	0.72 (0.40 - 1.05)	1.2e-05
Morocco	93.17770935(38.31626135-150.9078914)	106.1909065(33.47799737-186.6010409)	0.43 (0.31 - 0.54)	0	3.576530046(1.580068007-5.672627106)	4.146145512(1.436686669-7.119170901)	0.48 (0.39 - 0.57)	0
Mozambique	129.0115415(31.71537168-225.3291875)	159.0963362(31.13276296-289.5148003)	0.69 (0.54 - 0.84)	0	5.491116506(1.602876791-9.663299419)	6.681304825(1.539407905-11.87389445)	0.66 (0.54 - 0.79)	0
Myanmar	323.2813751(157.3008136-561.3303332)	224.6853553(89.6299835-383.5810319)	-1.18 (-1.27 - -1.08)	0	11.8536818(6.338540568-20.34306701)	8.618285324(3.755822082-14.45401824)	-1.03 (-1.10 - -0.96)	0
Namibia	143.7387075(46.13943254-240.2249061)	171.4606632(44.67818052-327.3481621)	0.60 (0.35 - 0.86)	4e-06	5.382655747(1.887103049-8.823193298)	6.351893616(1.868466499-11.68353114)	0.58 (0.32 - 0.84)	1.5e-05
Nauru	331.5617954(94.02331473-666.9535003)	339.5145758(107.7476041-644.118872)	0.08 (0.02 - 0.14)	0.013761	12.26821734(4.015977102-24.64980689)	12.54728639(4.450511255-23.7146935)	0.08 (0.01 - 0.14)	0.032115
Nepal	133.4743997(31.26937993-251.8109704)	104.8051196(20.81466032-202.192421)	-0.76 (-0.87 - -0.65)	0	4.917384793(1.268805901-9.204444785)	4.035158495(0.856224748-7.798135274)	-0.62 (-0.70 - -0.54)	0
Netherlands	347.35199(68.50886513-612.8691428)	264.363324(46.26264308-450.7280451)	-0.93 (-1.09 - -0.77)	0	14.75967717(3.152979175-25.76303801)	11.54019036(2.107903335-19.6872578)	-0.84 (-1.00 - -0.68)	0
New Zealand	410.5145076(93.26604946-699.7182239)	233.0957268(57.48299028-390.1116574)	-1.84 (-1.92 - -1.75)	0	16.91849065(4.130246406-28.78635594)	10.21531391(2.661181391-16.7500408)	-1.68 (-1.98 - -1.37)	0
Nicaragua	99.63527796(34.64602364-229.9191306)	104.1112318(34.85275804-212.2890733)	0.14 (-0.12 - 0.40)	0.296822	3.943504195(1.49058516-9.227942718)	4.085166499(1.448036018-8.45438963)	0.03 (-0.54 - 0.60)	0.917203
Niger	122.8242482(36.83921087-257.2204748)	113.3647173(27.32161085-244.7409369)	-0.24 (-0.40 - -0.09)	0.00185	4.926328225(1.639303067-10.363911)	4.724046266(1.344292469-10.02640333)	-0.13 (-0.26 - -0.01)	0.039165
Nigeria	60.50825133(-6.283391014-104.7438073)	80.50262461(-10.55160318-150.4819092)	0.90 (0.72 - 1.08)	0	1.719986769(-2.002114615-3.942450361)	2.151600946(-2.902898989-4.936218014)	0.66 (0.26 - 1.07)	0.001286
Niue	223.5032131(83.52102902-418.6796511)	224.3743688(69.67174438-426.2128218)	0.03 (-0.13 - 0.19)	0.710407	8.962497885(3.777036608-16.36905953)	8.918852294(3.141273779-16.49196521)	-0.00 (-0.10 - 0.10)	0.992189
North Macedonia	259.8905773(68.06545858-517.6654488)	241.8292353(62.01490628-448.4045407)	-0.18 (-0.35 - -0.01)	0.041483	10.36498223(2.890367983-20.72577512)	10.94668225(2.94046215-20.29981028)	0.18 (-0.09 - 0.46)	0.191121
Northern Mariana Islands	230.2145005(72.74424939-456.0803702)	232.3146825(71.4402712-417.8960913)	-0.00 (-0.15 - 0.15)	0.984454	9.483543973(3.264151719-18.57907527)	9.580271832(3.299531881-16.90571883)	-0.11 (-0.34 - 0.12)	0.351627
Norway	316.9398428(61.59493708-546.5797156)	208.6099252(37.29627238-345.8480213)	-1.35 (-1.57 - -1.13)	0	13.68833765(2.837740363-23.28076431)	9.800986926(1.857304611-16.12531077)	-1.09 (-1.55 - -0.64)	3e-06
Oman	71.71875719(17.33343896-169.6748438)	49.96425894(10.49328987-101.2736493)	-1.12 (-1.44 - -0.80)	0	2.874389402(0.720519855-6.664099558)	2.157891183(0.491731775-4.338726095)	-0.88 (-1.36 - -0.40)	0.00037
Pakistan	161.4361618(27.57171471-293.8778358)	190.093819(30.26459314-359.2745998)	0.55 (0.42 - 0.67)	0	6.089240166(1.179975814-10.90488412)	7.152836621(1.305291672-13.17452085)	0.54 (0.43 - 0.66)	0
Palau	308.4193811(106.8271484-625.512627)	254.7601887(73.84699444-482.6386512)	-0.63 (-0.74 - -0.53)	0	12.63583181(4.76649162-25.16070508)	10.90085654(3.711287703-20.18912274)	-0.51 (-0.57 - -0.45)	0
Palestine	264.8556964(120.3565669-438.2815744)	209.5534146(97.24444879-329.0746356)	-0.79 (-0.95 - -0.62)	0	10.85392905(5.449771548-17.26984925)	8.802925373(4.380921944-13.27204508)	-0.71 (-0.91 - -0.51)	0
Panama	142.3997042(57.10295283-276.8845646)	145.0683559(48.94342374-276.3406954)	0.09 (-0.08 - 0.25)	0.301084	5.74077795(2.52216973-11.23628238)	5.546311671(2.069119599-10.66361308)	0.04 (-0.32 - 0.41)	0.827447
Papua New Guinea	135.8140238(42.44979064-326.3039035)	119.7132987(38.80690986-268.4292709)	-0.42 (-0.51 - -0.32)	0	4.71915323(1.724743444-11.71650728)	3.97449527(1.235194446-9.421790095)	-0.58 (-0.65 - -0.50)	0
Paraguay	124.04754(26.66156083-250.0038158)	173.3320535(35.79926732-327.5338931)	1.09 (0.80 - 1.37)	0	5.011724646(1.168038358-10.07298234)	7.072539999(1.610057545-13.19015329)	1.16 (0.88 - 1.44)	0
Peru	168.174844(54.63082141-429.7294245)	138.1127222(37.82191389-334.2214778)	-0.55 (-1.53 - 0.45)	0.282489	6.786917542(2.431032198-17.1071939)	5.721278175(1.767450747-14.14308191)	-0.46 (-1.49 - 0.59)	0.390456
Philippines	188.874636(105.5023421-277.1570527)	232.4707116(114.8124559-351.9178475)	0.70 (0.59 - 0.81)	0	6.756000073(3.894512794-9.770568587)	8.36491523(4.60830329-12.26148484)	0.75 (0.61 - 0.89)	0
Poland	352.6503684(107.2295615-640.8593322)	293.4642168(80.55945538-499.6941939)	-0.65 (-0.77 - -0.54)	0	14.23951697(4.369653541-25.76602246)	13.13175906(3.756796593-22.15755001)	-0.36 (-0.51 - -0.21)	3e-06
Portugal	319.5134026(77.03285082-631.9349221)	216.3978642(51.22037025-386.2772328)	-1.19 (-1.28 - -1.09)	0	13.88191842(3.648766795-27.02159041)	9.242918586(2.27234035-16.30827529)	-1.26 (-1.33 - -1.18)	0
Puerto Rico	226.1848542(58.8595623-400.7101954)	177.319444(43.62143023-309.6559863)	-0.89 (-1.10 - -0.69)	0	9.257710882(2.643893084-16.31548759)	6.871331316(1.79076921-11.8296302)	-1.10 (-1.31 - -0.90)	0
Qatar	168.0579608(44.34935352-317.6561684)	116.8329996(27.90029162-210.6946248)	-1.32 (-1.91 - -0.73)	1.2e-05	7.680229064(2.105364128-14.38386545)	5.439136128(1.346677376-9.592659493)	-1.28 (-2.06 - -0.49)	0.001445
Republic of Korea	285.1268356(73.16357462-802.6773306)	154.6067607(45.51411903-293.9662615)	-2.02 (-2.14 - -1.91)	0	11.49935685(3.204093001-30.98959219)	7.069179286(2.217167253-13.2645144)	-1.66 (-1.76 - -1.55)	0
Republic of Moldova	309.2915461(75.15960823-593.7007453)	257.9695968(65.85334749-449.3717984)	-0.56 (-1.57 - 0.46)	0.277877	11.61552344(2.967622927-22.02647981)	9.930610527(2.632992194-17.14685717)	-0.50 (-1.37 - 0.37)	0.257672
Romania	222.7723565(54.72272884-444.0707897)	276.3169121(61.9980857-502.49812)	0.80 (0.33 - 1.27)	0.0008	8.19292489(2.064240286-16.55759657)	11.12199846(2.57425195-20.23003009)	1.11 (0.64 - 1.59)	5e-06
Russian Federation	387.8440377(96.35148129-784.6930393)	278.9119537(70.6387814-498.9762264)	-0.99 (-1.72 - -0.26)	0.007845	14.52179882(3.694850601-29.0862343)	11.53520619(3.058707359-20.43296153)	-0.68 (-1.35 - -0.01)	0.045569
Rwanda	318.3184408(42.86938084-555.4087658)	196.3920391(30.8923159-353.6317067)	-1.55 (-1.72 - -1.38)	0	11.74515529(1.933750768-20.0313219)	7.980920705(1.505032938-14.1596379)	-1.24 (-1.38 - -1.10)	0
Saint Kitts and Nevis	307.684525(91.8966618-550.7313719)	217.678701(73.52483997-379.8591026)	-1.12 (-1.56 - -0.68)	1e-06	12.13681894(4.185900723-21.45750012)	9.233509523(3.687672225-15.62900032)	-0.87 (-1.36 - -0.37)	0.000649
Saint Lucia	198.4015932(59.80231389-411.3977283)	150.0074408(44.01018377-278.896719)	-0.99 (-1.21 - -0.78)	0	7.621467095(1.97990345-16.01843308)	5.533701062(1.619659701-10.19646961)	-1.06 (-1.46 - -0.66)	0
Saint Vincent and the Grenadines	194.3838202(73.78978313-375.6475158)	173.7241331(57.4838593-317.1945431)	-0.46 (-0.87 - -0.06)	0.02408	7.681493901(2.868768253-14.81442937)	6.39494098(1.957995327-11.30901937)	-0.61 (-1.24 - 0.03)	0.062884
Samoa	159.2961909(58.40599049-291.4914853)	157.2092524(52.84699482-294.7781078)	-0.04 (-0.08 - 0.00)	0.051712	6.479405566(2.689025308-11.84719328)	6.200905533(2.381523008-11.46819947)	-0.14 (-0.18 - -0.09)	0
San Marino	298.8012746(67.3434088-595.6360005)	144.3871368(31.90138425-298.6763768)	-2.49 (-2.86 - -2.12)	0	13.84302398(3.175574507-27.94536965)	6.349997045(1.520573096-12.67585435)	-2.79 (-3.04 - -2.54)	0
Sao Tome and Principe	127.2597041(65.99836593-260.7989255)	149.8712035(69.12633307-286.6049531)	0.54 (0.21 - 0.86)	0.001176	5.42354765(3.138109693-11.05550903)	6.369451561(3.514135048-12.06933479)	0.50 (0.14 - 0.87)	0.006104
Saudi Arabia	84.06930035(21.74887019-165.960468)	100.2973654(25.86768858-175.667015)	0.56 (0.42 - 0.70)	0	3.295762956(0.920212378-6.374482962)	3.831867255(1.070887344-6.535487908)	0.47 (0.35 - 0.60)	0
Senegal	136.9061177(54.7461482-267.2864683)	145.5969742(54.38984318-271.9619683)	0.20 (0.05 - 0.34)	0.007087	5.322529366(2.498930142-10.17845994)	5.791128072(2.507622866-10.76465099)	0.25 (0.14 - 0.37)	2.8e-05
Serbia	332.3374653(86.33870836-586.6905849)	275.9083474(61.80216543-485.2302369)	-0.57 (-1.04 - -0.10)	0.016565	14.10581016(3.91456896-24.69669466)	11.5784583(2.759539798-20.1856296)	-0.59 (-1.03 - -0.16)	0.007426
Seychelles	218.6813731(101.4131478-355.5697162)	199.3344547(94.42264069-297.3753304)	-0.29 (-0.73 - 0.15)	0.196157	7.950913208(4.3887967-13.07409274)	7.430532042(3.516862882-10.72758907)	-0.28 (-0.74 - 0.19)	0.246672
Sierra Leone	89.94789784(43.87017597-191.0297367)	107.0840056(47.63802815-196.8900425)	0.57 (0.46 - 0.69)	0	3.448831194(1.671382894-7.328435738)	3.976692312(1.903524819-7.513320184)	0.47 (0.39 - 0.56)	0
Singapore	292.2419222(88.40223029-528.3497344)	139.6519903(38.53699282-242.3616605)	-2.27 (-2.56 - -1.98)	0	12.09905589(3.789376234-21.63683568)	6.113984529(1.867422375-10.41209108)	-2.13 (-2.35 - -1.90)	0
Slovakia	412.2018496(119.6638127-722.7880996)	319.6390459(79.95359804-538.6128891)	-0.86 (-1.17 - -0.54)	0	16.23356507(4.828012779-28.41324288)	13.5413774(3.511347442-22.87114952)	-0.60 (-0.88 - -0.32)	2.1e-05
Slovenia	323.161626(69.99792668-613.005306)	196.3343117(42.54713407-355.2339956)	-1.53 (-1.94 - -1.11)	0	13.35004087(2.993420482-25.19522854)	9.048815662(2.067469336-16.57910113)	-1.18 (-1.57 - -0.79)	0
Solomon Islands	199.0965354(81.4730271-450.6112299)	195.0258529(74.64232179-401.7180336)	-0.13 (-0.28 - 0.03)	0.106302	7.220877831(3.270065699-16.19653512)	6.737335803(2.709117719-13.7676504)	-0.28 (-0.43 - -0.13)	0.000237
Somalia	342.83819(59.86653537-618.6362226)	298.8335212(84.86818298-529.7373559)	-0.43 (-0.53 - -0.32)	0	12.75533972(2.56064131-22.72291712)	11.60035431(3.605432204-19.87007954)	-0.30 (-0.38 - -0.22)	0
South Africa	255.3093972(62.21542107-427.1323977)	279.8824453(74.9376317-460.7297592)	0.24 (-0.31 - 0.79)	0.390108	9.554397556(2.610757715-15.5571057)	11.14731011(3.20628514-18.35904827)	0.48 (0.00 - 0.96)	0.048641
South Sudan	257.3830568(34.16346193-480.7118699)	257.9985721(50.78782779-470.3336327)	0.04 (-0.06 - 0.15)	0.406066	10.00428393(1.598314906-18.46647209)	10.19824268(2.332607778-18.16133175)	0.10 (0.01 - 0.19)	0.030471
Spain	278.2334184(59.86261646-492.434901)	199.8019079(43.79230848-342.8004372)	-1.10 (-1.19 - -1.01)	0	11.69420811(2.698870032-20.38728011)	8.682157314(2.015668985-14.73140806)	-0.97 (-1.10 - -0.83)	0
Sri Lanka	120.3003155(39.27250894-210.8375499)	86.30514174(26.74281202-157.6221548)	-1.01 (-1.52 - -0.50)	0.000112	4.843574072(1.715953837-8.475325873)	3.412602543(1.173537062-6.007081669)	-1.13 (-1.68 - -0.57)	7e-05
Sudan	144.6810992(37.40700462-326.1198158)	132.5036739(35.02498274-284.0086451)	-0.28 (-0.33 - -0.24)	0	5.457656736(1.552762487-12.08010501)	5.12418637(1.500168382-10.7404622)	-0.21 (-0.27 - -0.14)	0
Suriname	174.1436811(59.9588154-309.9870206)	174.5944438(67.53941179-299.6483603)	0.06 (-0.46 - 0.59)	0.810967	6.882946639(2.654572483-12.24930227)	6.735322139(2.931166746-11.24999447)	0.01 (-0.55 - 0.57)	0.978939
Sweden	256.9083451(51.65705698-449.1157537)	169.8600942(32.85098958-292.2786035)	-1.38 (-1.54 - -1.22)	0	11.04760807(2.401107174-19.34312859)	7.966036906(1.623584128-13.54766441)	-1.09 (-1.32 - -0.85)	0
Switzerland	241.8515997(47.31249724-434.2269383)	144.0694675(27.16133228-248.1677666)	-1.73 (-1.94 - -1.52)	0	10.09958273(2.076809745-18.11909334)	6.447894397(1.270899362-11.07481624)	-1.44 (-1.64 - -1.23)	0
Syrian Arab Republic	100.1076485(27.53115747-195.5737942)	94.96237991(26.7928436-184.6794876)	-0.14 (-0.46 - 0.17)	0.37874	3.721859081(1.103929922-7.108654219)	3.701199969(1.148614009-7.00560773)	0.01 (-0.18 - 0.19)	0.946782
Taiwan (Province of China)	273.3487469(69.09962931-517.489657)	270.2215136(73.73569447-451.4251014)	-0.04 (-0.21 - 0.14)	0.672292	10.68558538(2.878772065-20.23018666)	11.10975105(3.342630532-18.51228458)	0.15 (-0.04 - 0.34)	0.133844
Tajikistan	253.3532293(57.30852051-562.8793286)	130.9409756(32.59890708-277.7754385)	-2.11 (-2.41 - -1.81)	0	9.344558359(2.052077996-20.54469969)	5.041741315(1.244281444-10.75901603)	-1.97 (-2.55 - -1.40)	0
Thailand	254.0841847(121.2448033-411.163766)	243.940288(88.24925926-424.8532256)	-0.16 (-0.38 - 0.06)	0.164204	9.971938916(5.086190272-15.59370166)	9.085173922(3.699372687-15.24222337)	-0.36 (-0.69 - -0.03)	0.033376
Timor-Leste	205.7354799(99.98106063-350.8554715)	211.1918078(100.126089-336.3351611)	0.07 (-0.10 - 0.24)	0.422828	7.948959987(4.142255016-13.39780193)	8.287393271(4.243081239-12.88168677)	0.13 (-0.01 - 0.28)	0.076035
Togo	129.99735(63.967452-246.1998534)	163.7965864(72.7426177-296.2610359)	0.76 (0.68 - 0.85)	0	4.870013748(2.555621547-9.22981853)	6.2751714(3.089443634-11.13381345)	0.84 (0.77 - 0.92)	0
Tokelau	234.5489315(92.77322297-440.8337404)	203.6405496(70.37003995-375.3856973)	-0.45 (-0.51 - -0.40)	0	9.008461434(3.991893494-16.91370386)	7.614338575(2.91893752-13.47477351)	-0.54 (-0.59 - -0.50)	0
Tonga	203.6569832(67.01166013-422.1629658)	196.019017(56.97809644-390.61983)	-0.12 (-0.30 - 0.07)	0.210403	7.585995119(2.594179729-16.04532361)	7.439836129(2.23188988-14.57813194)	-0.04 (-0.25 - 0.16)	0.669429
Trinidad and Tobago	183.820538(70.41237121-323.3859106)	171.1909034(58.97915713-291.8319353)	-0.06 (-0.30 - 0.18)	0.617694	7.095530863(2.512301773-11.96121918)	5.934976682(2.04387865-9.430521131)	-0.44 (-0.72 - -0.15)	0.002544
Tunisia	106.4147006(33.39510699-188.7910605)	98.22682295(23.47220385-187.6249323)	-0.27 (-0.38 - -0.16)	1e-06	4.393664399(1.470271733-7.579596869)	3.915791655(1.021700443-7.305576013)	-0.42 (-0.52 - -0.31)	0
Turkey	197.1895611(58.15877728-407.5398699)	146.0394647(37.72170374-278.5478635)	-0.97 (-1.28 - -0.67)	0	7.742354567(2.452174438-15.74484651)	5.950173397(1.661809225-11.19153592)	-0.85 (-1.11 - -0.59)	0
Turkmenistan	295.9569201(16.1997027-583.2296085)	116.9179672(22.57792994-251.1953409)	-2.81 (-3.37 - -2.25)	0	11.2102008(0.523078542-21.94544044)	4.165528348(0.833854683-8.921467579)	-3.02 (-3.74 - -2.30)	0
Tuvalu	272.2137377(106.2541939-538.0420573)	230.8989229(91.65575716-426.1410804)	-0.53 (-0.59 - -0.47)	0	10.37247614(4.500304779-20.27987412)	8.786686659(3.969199003-16.04384853)	-0.53 (-0.58 - -0.48)	0
Uganda	234.1956298(42.99251399-410.1192262)	259.4006385(35.53292017-480.0845172)	0.32 (0.15 - 0.49)	0.000184	9.163971863(2.011702904-15.63748078)	10.16332133(1.663527398-18.37139607)	0.33 (0.18 - 0.48)	9e-06
Ukraine	377.4964386(110.1585427-757.1338559)	242.125683(62.4110776-465.8976344)	-1.61 (-2.30 - -0.91)	6e-06	13.75803418(4.172655211-27.27746515)	9.109228313(2.413887487-17.33888736)	-1.43 (-2.04 - -0.82)	5e-06
United Arab Emirates	205.7927152(47.58144666-406.7656369)	142.8245502(34.74056677-254.6042554)	-1.21 (-2.66 - 0.25)	0.103855	8.322377269(2.058835054-16.37479207)	6.793858053(1.768301041-12.07551809)	-0.81 (-2.29 - 0.69)	0.290144
United Kingdom	401.1766909(89.48487196-692.0957354)	233.487317(43.27733624-399.7694406)	-1.76 (-2.00 - -1.52)	0	17.32488588(4.085402295-29.56256405)	10.57194712(2.096739082-17.9685446)	-1.66 (-1.81 - -1.50)	0
United Republic of Tanzania	260.1031656(55.33101547-439.3102655)	218.7277782(44.92950936-389.3538531)	-0.55 (-0.67 - -0.44)	0	10.11008834(2.346509726-17.02754931)	8.872992457(2.113897165-15.37341477)	-0.41 (-0.49 - -0.33)	0
United States of America	314.6238861(67.52486415-538.1972417)	201.9462426(37.02596086-345.6324712)	-1.42 (-1.66 - -1.17)	0	12.81083851(2.931744564-21.53373874)	8.024843311(1.582235023-13.52242137)	-1.49 (-1.75 - -1.24)	0
United States Virgin Islands	273.9237833(78.82508124-476.4078244)	183.0371165(43.57552916-341.8192432)	-1.33 (-1.57 - -1.09)	0	11.38128195(3.66143891-19.55178626)	7.258089613(1.966956675-13.14579256)	-1.51 (-1.79 - -1.24)	0
Uruguay	430.1640965(102.8659176-752.7222153)	365.7550735(79.1011036-636.980543)	-0.46 (-0.66 - -0.26)	5e-06	18.10385886(4.567668135-31.52894732)	16.06581415(3.664609571-27.74795889)	-0.45 (-0.61 - -0.29)	0
Uzbekistan	210.5599888(37.84946231-441.6711917)	99.52680834(20.10587378-208.3133765)	-2.38 (-2.70 - -2.07)	0	7.586220715(1.349898265-15.9022127)	3.50250003(0.755181427-7.364008431)	-2.48 (-2.82 - -2.13)	0
Vanuatu	208.0626599(90.87757622-418.6494889)	209.8049609(78.92440398-411.9780722)	0.01 (-0.16 - 0.18)	0.916026	8.066500254(3.759987814-16.29851923)	7.943980982(3.48363318-15.00342001)	-0.07 (-0.22 - 0.08)	0.375248
Venezuela (Bolivarian Republic of)	162.0911841(47.68808857-355.1278761)	163.689229(50.9749164-316.2679019)	0.04 (-0.14 - 0.21)	0.675985	6.392592708(2.108236423-14.29181248)	6.113524558(2.075643714-11.79846813)	-0.09 (-0.26 - 0.07)	0.277144
Viet Nam	208.0418432(91.46296348-395.191157)	210.0074172(93.62254389-344.1721733)	0.04 (-0.04 - 0.12)	0.331354	7.842538916(3.613084703-14.78007441)	8.247475847(3.939323889-13.2486495)	0.17 (0.06 - 0.29)	0.004006
Yemen	166.598205(50.04195629-391.8612171)	152.0763194(58.77016524-340.5156574)	-0.30 (-0.62 - 0.02)	0.070239	6.341421166(2.03810092-14.76686109)	5.917768657(2.543286091-13.17498643)	-0.23 (-0.40 - -0.05)	0.010777
Zambia	341.0820456(103.4117519-554.3865139)	372.1495053(138.9817935-677.740558)	0.28 (0.14 - 0.41)	4e-05	12.77502711(4.348243795-20.71913749)	14.07699438(5.93837117-24.40127966)	0.31 (0.13 - 0.48)	0.000522
Zimbabwe	303.2591316(104.2716074-496.9145133)	418.6613789(143.0893198-700.074588)	1.08 (0.80 - 1.35)	0	12.43710004(4.664987018-19.66161925)	15.95784618(5.925047197-25.52403777)	0.86 (0.56 - 1.16)	0
Table1: Global and regional age-standardized DALYs of cancers attributable to dietary risks in 1990 and 2019, and AAPC of DALYs from 1990 to 2021.
